# Cell-composition sensitivity of pooled whole-blood DNA methylation profiling in sepsis using the Infinium MethylationEPIC v2.0 array and SeSAMe

**DOI:** 10.64898/2026.05.29.26354469

**Authors:** Piotr K Janicki, Anthony S Bonavia

## Abstract

**Objective:** To characterize pool-level methylation differences associated with sepsis and examine their sensitivity to estimated leukocyte composition using the Infinium MethylationEPIC v2.0 array.

**Design:** Single-center pilot epigenome-wide association study (EWAS) of pooled genomic DNA, analyzed at the pool level with SeSAMe (R/Bioconductor).

**Setting:** Academic medical center.

**Patients:** Fifty critically ill adults enrolled within 48 hours of illness onset and 20 healthy adults. Sepsis was defined by Sepsis-3. All critically ill non-septic patients required mechanical ventilation and/or vasopressors.

**Interventions:** None.

**Measurements and Main Results:** Seventy individual samples were assigned to 14 intended pools of five people (7 sepsis, 3 critically ill non-septic, 4 healthy), of which 13 pools were analyzable: 7 sepsis, 2 critically ill non-sepsis, and 4 healthy. IDATs were processed with SeSAMe QCDPB. Seven blood-cell fractions were estimated with EpiDISH RPC (centDHSbloodDMC). Differential methylation was tested with SeSAMe DML/DMR. Both comparisons used an unadjusted model (∼ Group). The healthy-control adjusted model was ∼ Group + CD8T + CD4T + NK + Mono + B, and the critically ill non-sepsis adjusted model was ∼ Group + CD8T + Mono.

Sepsis pools were neutrophil-dominant (mean Neutro approximately 0.96). Healthy pools had lower neutrophil and higher lymphocyte fractions, whereas the two critically ill non-sepsis pools resembled the sepsis pools. The unadjusted healthy-versus-sepsis DMR analysis produced a very large FDR-significant set, consistent with leukocyte composition rather than many independent locus effects. After multi-probe and effect-size filtering, 86 segments remained. The cell-adjusted model yielded 7 FDR-significant segments with at least 5 CpG. Six adjusted Seg_Est values were positive and the 9q31 interval was negative. None of these segments was recovered in the same direction without adjustment, and unadjusted mean beta at several candidate intervals was higher in healthy pools than in sepsis pools. With four versus seven pools and five fraction covariates, the adjusted model was over-specified and signs could change.

In the critically ill non-sepsis versus sepsis comparison (2 versus 7 pools), the unadjusted analysis yielded 26 FDR-significant segments, of which 10 remained after filtering for at least 5 CpGs and |Seg_Est| ≥ 0.001. The adjusted analysis identified 18 FDR-significant multi-probe segments; 17 estimates were negative and one was positive. PLSCR1, TRIOBP, and PGLYRP1 were highlighted because of their prior relevance to sepsis.

**Conclusions:** The observed methylation differences tracked estimated leukocyte composition and could not be attributed specifically to sepsis. The study demonstrates the technical feasibility of generating EPIC v2 data from pooled DNA, but it does not validate pooling for sepsis EWAS or establish reproducible sepsis-specific DMRs. The findings are exploratory because inference was conducted at the pool level, comparator groups differed substantially, adjusted models were underpowered, and individual-level and sorted-cell validation were unavailable.
