## Supplemental Table 3 for "Cell-composition sensitivity of pooled whole-blood DNA methylation profiling in sepsis using the Infinium MethylationEPIC v2.0 array and SeSAMe"

### Sheet: healthy_unadjusted
ID No	chr	start	end	n_probes S	Seg_Est	FDR	Gene	Feature	Island
284507	chr12	123268081	123268640	9	-0.135	1.82e-27	"CDK2AP1"	"5UTR;exon_1;TSS200;TSS1500"	Shore
289735	chr13	33610592	33611094	6	0.201	7.34e-27	""	""	OpenSea
403167	chr20	46550587	46550775	6	-0.164	7.62e-27	"OCSTAMP"	"exon_1;5UTR;TSS200"	OpenSea
187337	chr8	27611167	27611670	7	-0.136	1.78e-24	"CLU;MIR6843"	"exon_1;TSS1500;TSS200"	Shelf
248725	chr11	46345290	46346208	8	-0.114	1.93e-24	"DGKZ"	"exon_1;TSS1500;5UTR"	Island;Shore
175097	chr7	105678990	105679346	7	-0.154	4.46e-24	"ATXN7L1"	"TSS200;5UTR;exon_1"	OpenSea
348149	chr17	7557943	7558459	8	-0.144	5.07e-24	"TNFSF13"	"TSS1500;TSS200;5UTR;exon_1"	Shelf
233813	chr10	102776035	102776234	6	-0.14	5.94e-23	"WBP1L"	"TSS200;5UTR;exon_1"	OpenSea
161604	chr7	1055780	1056476	7	-0.142	3.81e-21	""	""	Shore
74379	chr3	11582438	11582557	7	-0.115	3.68e-20	"VGLL4"	"TSS200;TSS1500"	OpenSea
143019	chr6	31577157	31577697	5	0.184	4.28e-20	"TNF"	"exon_4;3UTR"	Shelf
314503	chr15	40769186	40769889	7	-0.115	1.33e-19	"C15orf62"	"TSS200;TSS1500"	OpenSea
28928	chr1	167516636	167518058	5	0.221	2.18e-19	""	""	OpenSea
333667	chr16	28986618	28988202	5	0.167	2.94e-19	"LAT"	"exon_6"	OpenSea
212768	chr9	123033412	123034333	6	-0.172	4.94e-19	"GPR21"	"TSS200;5UTR;exon_2;TSS1500"	OpenSea
313226	chr15	31339638	31347609	8	0.122	8.98e-19	""	""	OpenSea
126976	chr5	134125832	134131301	6	0.144	2e-18	""	""	OpenSea
300831	chr14	50397520	50397652	6	-0.176	3.2e-18	"CDKL1"	"TSS1500"	Shore
11677	chr1	32241609	32242676	7	-0.106	9.95e-18	"MTMR9LP"	"exon_1;TSS200;TSS1500"	Shore
67313	chr2	218368723	218371210	6	-0.172	2.18e-17	"CATIP-AS1"	"TSS1500"	Shore;Shelf
333250	chr16	27403097	27407992	5	0.168	1.11e-16	"IL21R"	"5UTR;exon_2"	OpenSea
74017	chr3	10292862	10293318	7	-0.151	2.6e-16	"GHRLOS;GHRL"	"exon_5;exon_6;exon_7;TSS200;5UTR;exon_1;TSS1500"	OpenSea
342256	chr16	85306335	85310045	7	-0.101	2.95e-16	"MIR5093"	"TSS200"	OpenSea
366895	chr17	81923607	81924754	5	-0.229	3.63e-16	"MAFG"	"TSS1500;TSS200"	Shore
240486	chr11	503270	503670	6	-0.141	4.32e-16	""	""	Shore
324430	chr15	91942934	91948550	6	-0.132	4.42e-16	""	""	OpenSea
320375	chr15	73926356	73926581	7	-0.132	9.87e-16	"LOXL1"	"TSS200;5UTR;exon_1"	Island
142170	chr6	30329397	30329606	6	-0.148	1.37e-15	"TRIM39;TRIM39-RPP21"	"exon_3;exon_4;exon_1"	Shelf
328147	chr16	1962762	1963573	7	0.104	1.38e-15	"RPS2;SNORA10;SNORA64;SNHG9"	"exon_5;TSS1500;TSS200;exon_1"	Shore
226707	chr10	62048490	62049099	5	0.175	1.57e-15	"ARID5B"	"TSS1500"	OpenSea
330864	chr16	11629235	11629811	5	-0.147	2.61e-15	""	""	OpenSea
345885	chr17	1645587	1645991	5	-0.188	2.61e-15	"SCARF1"	"exon_1;5UTR;TSS200;TSS1500"	Shore
417579	chr22	31229928	31231472	5	-0.151	4.07e-15	""	""	OpenSea
339473	chr16	70695752	70697690	5	-0.156	4.75e-15	""	""	OpenSea
106736	chr4	89057100	89057416	6	-0.101	4.8e-15	"FAM13A"	"TSS200;TSS1500;exon_1;5UTR"	OpenSea
267461	chr12	6643819	6644461	5	-0.156	1.04e-14	"ACRBP"	"exon_5"	Shelf
123342	chr5	88823795	88825384	5	-0.159	1.13e-14	"MEF2C"	"exon_3;5UTR;exon_1;exon_2;TSS1500"	OpenSea
420222	chr22	39908867	39913501	6	0.101	1.44e-14	""	""	OpenSea
119082	chr5	39219133	39219597	5	-0.148	1.52e-14	"FYB1"	"TSS200;5UTR;exon_1"	OpenSea
53421	chr2	85694406	85702624	6	0.101	2.31e-14	"GNLY"	"exon_3;exon_2;exon_5;exon_4;5UTR;exon_1;exon_6;3UTR"	OpenSea
143001	chr6	31571762	31572226	6	0.117	3.32e-14	"LTA"	"TSS1500;5UTR;exon_1;TSS200"	OpenSea
154673	chr6	131250295	131250530	5	-0.127	3.37e-14	"AKAP7"	"TSS200;5UTR;exon_1"	OpenSea
76996	chr3	33659655	33659732	5	-0.121	3.55e-14	"CLASP2"	"TSS1500"	OpenSea
406378	chr20	59007945	59008134	5	-0.157	4.53e-14	"CTSZ"	"TSS1500"	Shore
349099	chr17	10013582	10020283	5	-0.126	7.64e-14	""	""	OpenSea
350759	chr17	19387040	19387378	5	-0.12	8.53e-14	"MFAP4"	"exon_1;5UTR;TSS200"	OpenSea
264062	chr11	128684691	128685339	5	-0.158	9.95e-14	"FLI1"	"TSS1500"	Shore;Shelf
133039	chr5	170357953	170361010	5	-0.129	1.98e-13	""	""	OpenSea
174197	chr7	100865794	100866138	5	-0.185	2.35e-13	"SLC12A9;TRIP6"	"exon_14;exon_11;TSS1500"	Shore;Island
26894	chr1	156815121	156816007	5	0.127	2.37e-13	"NTRK1;SH2D2A"	"TSS1500;TSS200;exon_3;exon_2;exon_1;5UTR"	Shore
250099	chr11	60056520	60056689	5	-0.169	7.16e-13	"MS4A3"	"TSS200;5UTR;exon_1"	OpenSea
9346	chr1	24920363	24923004	5	0.105	1.05e-12	"MIR6731"	"TSS1500"	OpenSea
204903	chr9	34380213	34380408	6	-0.105	1.19e-12	""	""	Island
357502	chr17	48589596	48590428	5	-0.15	2.01e-12	"HOXB-AS3;HOXB3"	"TSS200;TSS1500;5UTR;exon_1"	Shore;Shelf
159425	chr6	166463248	166465195	5	-0.118	2.38e-12	"RPS6KA2-IT1"	"exon_2"	OpenSea
323541	chr15	89166407	89166408	5	-0.134	2.38e-12	""	""	OpenSea
73286	chr3	4751686	4752399	5	-0.15	3.95e-12	"EGOT"	"TSS1500;TSS200"	OpenSea
354509	chr17	40309029	40309142	5	-0.109	4.35e-12	"RARA"	"TSS200"	OpenSea
386499	chr19	35328872	35329083	5	-0.107	4.64e-12	"CD22"	"TSS1500;TSS200"	OpenSea
33717	chr1	204360030	204360648	5	-0.108	7.17e-12	"PLEKHA6"	"TSS1500;TSS200"	OpenSea
74301	chr3	11225839	11227941	5	-0.127	8.74e-12	"HRH1"	"TSS200"	OpenSea
408134	chr20	63687073	63687236	7	-0.107	9.26e-12	""	""	Island
15813	chr1	47433992	47434585	5	-0.1	1.06e-11	"FOXD2-AS1"	"exon_1"	Island
333527	chr16	28506879	28507027	5	-0.153	1.12e-11	"IL27"	"TSS200"	OpenSea
225637	chr10	48684696	48684886	5	-0.114	1.36e-11	"WDFY4"	"TSS1500;TSS200;5UTR;exon_1"	OpenSea
220151	chr10	5291652	5291725	5	-0.115	2.08e-11	""	""	OpenSea
344139	chr16	88793536	88802452	5	-0.12	2.75e-11	"CDT1"	"TSS1500"	OpenSea;Shore;Shelf
329212	chr16	3589101	3589236	5	-0.187	4.36e-11	"SLX4"	"exon_12"	Island
373042	chr18	55585950	55586679	5	-0.13	4.98e-11	"TCF4"	"TSS200;TSS1500;5UTR;exon_1"	Shore
272806	chr12	51009273	51009334	5	-0.101	3.39e-10	"SLC11A2"	"TSS200"	OpenSea
331299	chr16	14303828	14304036	5	-0.103	8.5e-10	"MIR193B"	"exon_1;TSS200"	Shore
413724	chr21	46425151	46425950	5	0.119	1.04e- 6	"PCNT"	"exon_33"	Island;Shore
388492	chr19	41127015	41127016	5	0.121	1.30e- 7	""	""	Shore
376196	chr19	827782	830312	5	-0.16	1.57e- 9	"AZU1"	"TSS200;5UTR;exon_1"	OpenSea
268093	chr12	9064933	9065264	6	-0.103	1.86e- 3	"A2M-AS1;LINC00612"	"TSS200;exon_1;TSS1500"	Shore;Island
136294	chr6	291882	292386	5	0.15	1.99e- 2	"DUSP22"	"TSS1500;TSS200"	Shore;Island
369615	chr18	13641736	13641896	5	-0.135	2.09e- 6	"LDLRAD4"	"TSS200;5UTR;exon_1"	Island
138688	chr6	12749746	12749747	6	-0.105	2.19e- 4	"PHACTR1"	"exon_4;exon_3;exon_2"	Island
201043	chr8	143039200	143039290	5	0.116	3.36e- 8	"LINC02904"	"exon_1;TSS200"	OpenSea
105424	chr4	76435022	76435023	5	-0.108	3.91e- 9	"SHROOM3"	"TSS1500"	OpenSea
330878	chr16	11640365	11640683	5	-0.118	4.01e- 8	""	""	OpenSea
127556	chr5	136080692	136080841	6	0.109	4.77e- 2	"VTRNA2-1"	"TSS200;TSS1500"	Island;Shore
375748	chr18	80147508	80147817	5	0.145	6.64e- 5	"PARD6G-AS1"	"TSS1500;TSS200"	Island;Shore
406288	chr20	58852448	58852919	9	0.1	8.82e- 5	"GNAS"	"5UTR;exon_1;TSS200;TSS1500"	Island;Shore
25499	chr1	153627293	153627356	5	0.124	8.84e- 5	"S100A13;S100A1"	"5UTR;exon_1;TSS1500;TSS200"	OpenSea
1051	chr1	2150876	2151410	5	-0.143	9.77e- 9	"PRKCZ"	"exon_6;exon_7;exon_9"	Shore;Island
22 hypermethylated
64 hypomethylated
ordered by increasing FDR
None of the loci overlapped adjusted genes listed in Table 2

### Sheet: healthy_adjusted
seqnames	start		end	width	strand	Seg_ID	n_probes	Seg_Est	FDR
chr6	29553368		29554005	638	*	141609	21	0.353383	2.04645e-12
chr1	56645049		56645839	791	*	17431	14	0.218897	1.15623e-07
chr9	113463504		113464730	1227	*	211277	7	-0.305791	0.000507026
chr3	129428554		129428735	182	*	88473	4	0.183521	0.00141766
chr10	18140105		18140832	728	*	222157	9	0.2832	0.0176606
chr10	25934171		25934382	212	*	222982	3	0.786193	0.0292109
chr17	16406983		16407549	567	*	349893	4	0.343427	0.0343568
chr1	224929687		224930116	430	*	37241	8	0.307617	0.0425836
chr2	102142486		102142909	424	*	55251	3	0.404887	0.0427703
chr5	169300748		169301210	463	*	132879	8	0.543448	0.0427703
chr11	40293068		40294312	1245	*	247637	9	0.427227	0.0427703
None of the genes overlapped unadjusted genes

### Sheet: critically_ill_unadjusted
seqnames	start	end	width	FDR	Se_Est	n_probes	annotation	ENSEMBL	SYMBOL	GENENAME
chr22	37696644	37697073	430	6.5792e-11	-0.0383	10	Promoter (<=1kb)	ENSG00000100106	TRIOBP	TRIO and F-actin binding protein
chr12	85836026	85836603	578	0.000130871	-0.0595045	5	Promoter (<=1kb)	ENSG00000198774	RASSF9	Ras association domain family member 9
chr5	93620768	93621695	928	0.000856595	-0.0147147	10	Promoter (<=1kb)	ENSG00000284336	MIR2277	microRNA 2277
chr14	104085530	104085698	169	0.000856595	-0.0441777	6	Promoter (<=1kb)	ENSG00000166183	ASPG	asparaginase
chr3	146544387	146544975	589	0.000856595	-0.0284446	11	Promoter (<=1kb)	ENSG00000188313	PLSCR1	phospholipid scramblase 1
chr4	98143171	98143754	584	0.0027813	-0.0268733	9	Promoter (<=1kb)	ENSG00000163116	STPG2	sperm tail PG-rich repeat containing 2
chr15	101127938	101127939	2	0.0027813	-0.0636006	5	Distal Intergenic	ENSG00000259182	LOC124903564	uncharacterized LOC124903564
chr6	32177369	32178819	1451	0.00479726	-0.0123996	33	Promoter (<=1kb)	ENSG00000204310	AGPAT1	1-acylglycerol-3-phosphate O-acyltransferase 1
chr19	46023063	46023493	431	0.00738849	-0.0273738	9	Promoter (<=1kb)	ENSG00000008438	PGLYRP1	peptidoglycan recognition protein 1
chr2	197786156	197786853	698	0.0295748	-0.0510494	9	Promoter (<=1kb)	ENSG00000152430	BOLL	boule RNA binding protein
Red+segments overlapping with adjusted DMRs from Table 2
bold=sepsis-related genes
Final

### Sheet:   critically_ill_adjusted
Seg_ID	seqnames	start	end	Segm_Est	n_probes	annotation	SYMBOL	gene		FDR
383275	chr19	9674835	9675456	-0.0507369	12	Promoter (<=1kb)	ZNF562	ZNF562		1.7763e-13
90801	chr3	146544387	146544975	-0.0296104	11	Promoter (<=1kb)	PLSCR1	PLSCR1		3.24727e-11
421849	chr22	37696644	37697073	-0.0382982	10	Promoter (<=1kb)	TRIOBP	TRIOBP		2.65172e-10
145548	chr6	32177369	32178819	-0.0129461	33	Promoter (<=1kb)	AGPAT1	NA		5.41179e-07
122626	chr5	69332604	69332912	-0.0557091	6	Promoter (<=1kb)	CCDC125	NA		2.34806e-05
280509	chr12	85836026	85836603	-0.0627318	5	Promoter (<=1kb)	RASSF9	RASSF9		2.68712e-05
53639	chr2	88170211	88170655	-0.0524164	5	Promoter (<=1kb)	THNSL2	LOC101928347;THNSL2		3.87467e-05
107898	chr4	98143171	98143754	-0.0256203	9	Promoter (<=1kb)	STPG2	STPG2		0.000103825
350379	chr17	5500571	5501262	-0.0341494	8	Promoter (<=1kb)	SMIM48	NLRP1;SMIM48		0.000149372
313955	chr14	104085530	104085698	-0.0430289	6	Promoter (<=1kb)	ASPG	ASPG		0.000370758
65010	chr2	197786156	197786853	-0.0471171	9	Promoter (<=1kb)	BOLL	BOLL		0.0014592
125011	chr5	93620768	93621695	-0.0149215	10	Promoter (<=1kb)	MIR2277	MIR2277;LOC124901028;ARB2A		0.00522753
392972	chr19	46023063	46023493	-0.0257354	9	Promoter (<=1kb)	PGLYRP1	PGLYRP1		0.00836489
166648	chr7	19772856	19772970	-0.0179483	5	Promoter (<=1kb)	TMEM196	TMEM196		0.0108074
315227	chr15	23565702	23567188	0.0754619	5	Promoter (<=1kb)	MKRN3	MKRN3		0.0227042
329283	chr15	101127938	101127939	-0.0606914	5	Distal Intergenic	LOC124903564	NA		0.03262
191991	chr8	43140421	43141492	-0.0265023	5	Promoter (<=1kb)	HGSNAT	HGSNAT		0.046547
13193	chr1	38872764	38873882	-0.00193468	13	Promoter (<=1kb)	RRAGC-DT	GJA9-MYCBP;LOC105378662;RRAGC-DT;MYCBP;RRAGC		0.046547
bold=sepsis-related genes
red=overlapping with unadjusted DMR list
